# Inter- and intra-chromosomal modulators of the *APOE* ε2 and ε4 effects on the Alzheimer’s disease risk

**DOI:** 10.1101/2022.06.16.22276523

**Authors:** Alireza Nazarian, Ian Philipp, Irina Culminskaya, Liang He, Alexander M. Kulminski

**Affiliations:** Biodemography of Aging Research Unit, Social Science Research Institute, Duke University, Durham, NC, USA

**Keywords:** Dementia, Aging, LD, Cox Regression, Compound Genotype, Genetic Heterogeneity

## Abstract

The mechanisms of incomplete penetrance of risk modifying impacts of apolipoprotein E (*APOE*) ε2 and ε4 alleles on Alzheimer’s disease (AD) have not been fully understood. We performed genome-wide analysis of differences in linkage disequilibrium (LD) patterns between 6136 AD-affected and 10555 AD-unaffected subjects from five independent studies to explore whether the association of the *APOE* ε2 allele (encoded by rs7412 polymorphism) and ε4 allele (encoded by rs429358 polymorphism) with AD was modulated by autosomal polymorphisms. The LD analysis identified 24 (mostly inter-chromosomal) and 57 (primarily intra-chromosomal) autosomal polymorphisms with significant differences in LD with either rs7412 or rs429358, respectively, between AD-affected and AD-unaffected subjects, indicating their potential modulatory roles. Our Cox regression analysis showed that minor alleles of four inter-chromosomal and ten intra-chromosomal polymorphisms exerted significant modulating effects on the ε2- and ε4-associated AD risks, respectively, and identified ε2-independent (rs2884183 polymorphism, 11q22.3) and ε4-independent (rs483082 polymorphism, 19q13.32) associations with AD. Our functional analysis highlighted ε2- and/or ε4-linked processes affecting the lipid and lipoprotein metabolism, and cell junction organization which may contribute to AD pathogenesis. These findings provide insights into the ε2- and ε4-associated mechanisms of AD pathogenesis, underlying their incomplete penetrance.
