## Supplementary material for "Inter- and intra-chromosomal modulators of the *APOE* ε2 and ε4 effects on the Alzheimer’s disease risk": Table S10

### Sheet: Table S10
	Table S10. Meta-analysis results from the survival-type analysis of compound genotype (CompG) associations with Alzheimer's disease risk in the pooled AD and NAD groups using SNPs in group-specific LD with rs7412.
	Group-specific SNPs							CompG2						CompG3						CompG4						CompG3 vs. CompG4
	CHR	GENE	SNP	POS	EA	EAF	N	BETA	SE	P-value	QP-value	i2	Effects	BETA	SE	P-value	QP-value	i2	Effects	BETA	SE	P-value	QP-value	i2	Effects	Beta.diff	|Beta|.diff	χ2	P-value
	5q31.1	JADE2	rs4958188	134504121	T	0.105882	6853	-0.05176	0.065147	0.426899	0.017375	0.666579	--++-	-0.734353	0.094659	9.05e-15	0.008977	0.704249	--+--	-0.179057	0.135895	0.187614	0.25267	0.25319	+--+-	0.555296	-0.555296	11.2424	0.000799503
	9p21.3	ELAVL2	rs7022517	23423307	C	0.0629408	6855	-0.039909	0.077565	0.606909	0.363013	0.076506	---+-	-0.683676	0.087944	7.96e-15	0.224828	0.295067	-----	-0.186817	0.162021	0.248876	0.604963	0	+-++-	0.496859	-0.496859	7.26406	0.00703479
	10p13	FRMD4A	rs3101357	14077721	T	0.381815	6854	-0.065942	0.052239	0.20682	0.000757	0.790393	+-+++	-0.860488	0.134148	1.46e-10	0.86725	0	-----	-0.480244	0.10037	1.74e-06	0.043001	0.593979	--+--	0.380244	-0.380244	5.15092	0.023234
	10p13	FRMD4A	rs2614143	14081460	A	0.37515	6852	-0.060955	0.052068	0.241703	0.001002	0.783343	+-+-+	-0.846632	0.131704	1.33e-10	0.785385	0	-----	-0.476174	0.100999	2.46e-06	0.108832	0.471322	--+--	0.370458	-0.370458	4.98205	0.0256117
	11q22.3	DDX10	rs2884183	109127412	T	0.211925	6849	-0.185065	0.053503	0.000546	0.312008	0.160966	-----	-0.845109	0.109711	1.39e-14	0.027133	0.634699	-----	-0.423406	0.108572	9.72e-05	0.955543	0	-----	0.421703	-0.421703	7.46435	0.00629329
	11q22.3	DDX10	rs1553769	109132809	A	0.146825	6850	-0.136211	0.058815	0.020585	0.159488	0.392597	-----	-0.756693	0.099018	2.24e-14	0.040838	0.599027	-----	-0.373186	0.121952	0.002221	0.9629	0	-----	0.383507	-0.383507	5.96014	0.0146328
	11q22.3	DDX10	rs61913305	109133727	T	0.147009	6855	-0.134443	0.058734	0.0221	0.174125	0.370625	-----	-0.756796	0.09905	2.26e-14	0.040531	0.599755	-----	-0.373605	0.121997	0.002204	0.96318	0	-----	0.383191	-0.383191	5.94615	0.0147494
	17q25.1	SDK2	rs9895288	73623974	A	0.0774514	6854	-0.042168	0.073836	0.567951	0.4469	0	+-+++	-0.690541	0.089983	1.74e-14	0.184773	0.354733	-----	-0.181313	0.153921	0.238791	0.299224	0.182835	+-+?-	0.509228	-0.509228	8.15742	0.00428853
	17q25.1	SDK2	rs75122991	73639797	G	0.0682099	6853	-0.048197	0.077594	0.534524	0.512023	0	+-++-	-0.698436	0.089154	4.95e-15	0.1338	0.431801	-----	-0.10377	0.15812	0.511665	0.409971	0	+-+?-	0.594666	-0.594666	10.7321	0.00105291
	17q25.1	SDK2	rs28527783	73640957	T	0.0687833	6854	-0.052965	0.077574	0.494768	0.54116	0	+-++-	-0.699111	0.089154	4.66e-15	0.134198	0.431185	-----	-0.104204	0.158118	0.509896	0.408078	0	+-+?-	0.594907	-0.594907	10.741	0.00104786
	17q25.1	SDK2	rs76380229	73643396	T	0.0684385	6852	-0.057683	0.077652	0.457583	0.551297	0	+-++-	-0.69969	0.089153	4.42e-15	0.132217	0.434257	-----	-0.105035	0.158126	0.506549	0.408622	0	+-+?-	0.594655	-0.594655	10.7312	0.00105346
	19q13.32	NECTIN2	rs11668861	44877713	G	0.485263	6513	-0.014929	0.060072	0.803732	0.150743	0.434553	+-?++	-0.617289	0.383864	0.107811	0.04686	0.673266	--??+	-0.660005	0.096688	9.05e-12	0.722115	0	--?--	-0.042716	0.042716	0.0116443	0.914068
	19q13.32	NECTIN2	rs11669338	44879727	G	0.10044	6513	-0.046712	0.066045	0.479411	0.926773	0	--?-+	-0.677168	0.089898	5.2e-14	0.693884	0	--?--	-0.613607	0.269112	0.022623	0.925407	0	--?--	0.063561	-0.063561	0.0501845	0.822742
	19q13.32	TOMM40	rs8106922	44898409	G	0.4662	6502	0.076021	0.063332	0.229978	0.429964	0	-+?--	-0.661014	0.129607	3.46e-07	0.312327	0.158675	--?--	-0.553874	0.124316	8.49e-06	0.591931	0	--?--	0.10714	-0.10714	0.35591	0.550786
	19q13.32	TOMM40	rs405697	44901434	A	0.306335	6511	-0.082328	0.054766	0.132757	0.77405	0	--?-+	-0.668636	0.104502	1.62e-10	0.842645	0	--?--	-0.815015	0.153097	1.04e-07	0.850875	0	--?--	-0.146379	0.146379	0.623609	0.429709
	19q13.32	APOE	rs405509	44905579	T	0.42198	6511	-0.134772	0.059598	0.023759	0.998543	0	--?--	-0.715416	0.116735	9.14e-10	0.611228	0	--?--	-0.807868	0.134482	1.94e-09	0.824614	0	--?--	-0.092452	0.092452	0.269527	0.603649
	19q13.32	APOE	rs769450	44907187	A	0.470698	6512	0.08783	0.064283	0.171831	0.376241	0.032723	-+?--	-0.62797	0.128408	1.02e-06	0.393355	0	--?--	-0.558423	0.125745	9.08e-06	0.594566	0	--?--	0.069547	-0.069547	0.149744	0.69878
	19q13.32	APOE	rs439401	44911194	T	0.429322	6495	-0.083367	0.059472	0.160966	0.732228	0	--?--	-0.754515	0.120873	4.45e-10	0.370522	0.044622	--?--	-0.668981	0.128659	2.04e-07	0.8188	0	--?--	0.085534	-0.085534	0.234765	0.628013
	19q13.32	APOC1	rs584007	44913221	A	0.427447	6512	-0.083619	0.059286	0.158397	0.718944	0	--?--	-0.747552	0.120164	5.09e-10	0.320872	0.14265	--?--	-0.677942	0.129402	1.65e-07	0.860864	0	--?--	0.06961	-0.06961	0.155385	0.693442
	20q13.2	ZFP64	rs6021874	52342233	C	0.0850888	6855	-0.181665	0.071716	0.011325	0.475586	0	----+	-0.724779	0.090795	1.5e-15	0.129472	0.438529	-----	-0.227778	0.146497	0.11998	0.346999	0.103672	---+-	0.497001	-0.497001	8.31541	0.00393102
	20q13.2	ZFP64	rs6021877	52345128	T	0.0853929	6854	-0.176839	0.071588	0.013523	0.501994	0	----+	-0.722366	0.090827	1.91e-15	0.138941	0.423865	-----	-0.235011	0.146323	0.108245	0.315424	0.155486	---+-	0.487355	-0.487355	8.00793	0.0046573
	20q13.2	ZFP64	rs2426435	52357570	A	0.0829156	6854	-0.189387	0.07304	0.009534	0.22069	0.301248	--+-+	-0.719233	0.090429	1.9e-15	0.100578	0.484865	-----	-0.233599	0.148116	0.114759	0.298265	0.182803	---+-	0.485634	-0.485634	7.83113	0.0051354
	20q13.2	ZFP64	rs1884507	52395625	C	0.0837788	6855	-0.174697	0.072898	0.016576	0.139359	0.423222	--+-+	-0.69115	0.089889	1.55e-14	0.05678	0.564219	-----	-0.310663	0.150206	0.038636	0.324212	0.141278	---+-	0.380487	-0.380487	4.72459	0.0297342
	20q13.2	TSHZ2	rs6021991	52600431	A	0.0734561	6846	-0.011106	0.074986	0.882238	0.333343	0.126348	--+-+	-0.681201	0.089554	2.94e-14	0.025782	0.638681	-----	-0.239064	0.15443	0.121606	0.759563	0	+--+-	0.442137	-0.442137	6.13411	0.0132598
	Abbreviations: SNP = single-nucleotide polymorphism; CHR = chromosomal region (i.e., cytogenetic band); POS = SNP position based on Human Genome version 38 (hg38); EA = Effect allele; EAF = Effect allele frequency; N = Number of subjects; BETA and SE = effect size and its standard error; QPvalue = p-value of Q-statistics (Cochran's heterogeneity test); i2 = i-squared inconsistency metric; Effects…
