## Supplementary material for "Inter- and intra-chromosomal modulators of the *APOE* ε2 and ε4 effects on the Alzheimer’s disease risk": Table S11

### Sheet: Table S11
	Table S11. Meta-analysis results from the survival-type analysis of compund genotype (CompG) associations with Alzheimer's disease risk in the pooled AD and NAD groups using SNPs in group-specific LD with rs429358.
	Group-specific SNPs								CompG2						CompG3						CompG4						CompG3 vs. CompG4
	CHR	GENE	SNP	POS	EA	NEA	EAF	N	BETA	SE	P-value	QP-value	i2	Effects	BETA	SE	P-value	QP-value	i2	Effects	BETA	SE	P-value	QP-value	i2	Effects	Beta.diff	|Beta|.diff	χ2	P-value
	1p34.2	TMEM125	rs12023180	43271335	C	A	0.404014	10368	0.137856	0.053154	0.009518	0.360403	0.080978	+++-+	1.17481	0.05575	1.62e-98	0.175891	0.367985	+++++	1.07272	0.051511	2.95e-96	0.002819	0.752385	+++++	-0.102096	-0.102096	1.8092	0.178605
	1p31.1	NEGR1	rs12139692	71995699	T	C	0.113528	3563	-0.162898	0.112301	0.146891	0.569928	0	-?-?-	1.1669	0.06764	1.22e-66	0.000126	0.888583	+?+?+	1.19035	0.094103	1.23e-36	0.000386	0.872755	+?+?+	0.023447	0.023447	0.0409337	0.839666
	2p23.3	DNMT3A	rs12987326	25328126	G	A	0.374947	10368	0.018992	0.051484	0.712223	0.198335	0.334543	+--++	1.05941	0.052279	3.03e-91	9.22e-06	0.860375	+++++	0.995342	0.049344	1.99e-90	8.66e-08	0.896218	+++++	-0.064068	-0.064068	0.794266	0.372813
	2q37.1	MSL3P1	rs213549	233877940	T	C	0.373735	5140	-0.093103	0.109976	0.397233	0.00012	0.88926	-?-+?	1.28469	0.104736	1.5e-34	2.03e-05	0.907457	+?-+?	1.24678	0.102844	8.68e-34	6.05e-06	0.916777	+?-+?	-0.03791	-0.03791	0.0667007	0.796203
	3q28	IL1RAP	rs73201852	190638573	C	T	0.122833	10368	0.018128	0.056553	0.748558	0.004502	0.735068	-+-++	1.01899	0.037778	3.55e-160	1.94e-06	0.874887	+++++	1.0032	0.052411	1.31e-81	3.73e-05	0.844017	+++++	-0.015796	-0.015796	0.0597768	0.806849
	6q25.3	ZDHHC14	rs200881555	157504194	A	T	0.153892	2505	0.169272	0.105607	0.108965	0.096578	0.637834	+?-??	1.25653	0.083149	1.51e-51	7.32e-06	0.950268	+?+??	1.14256	0.104212	6.15e-28	1.16e-06	0.95769	+?+??	-0.113963	-0.113963	0.73071	0.392653
	8q22.1	GEM	rs2445718	94271816	C	T	0.484862	10367	-0.125769	0.055054	0.022365	0.425837	0	--++-	0.904222	0.062304	1.11e-47	0.000852	0.787468	+++++	0.928329	0.052964	9.98e-69	0.000614	0.795335	+++++	0.024107	0.024107	0.0869074	0.768146
	12p13.31	CLEC12A	rs611819	9967949	C	T	0.445474	10364	0.076082	0.054961	0.166251	0.804026	0	+++--	1.13614	0.059396	1.67e-81	0.005797	0.724599	+++++	1.0384	0.053507	7.72e-84	0.028081	0.631969	+++++	-0.09774	-0.09774	1.4948	0.221473
	12p13.31	CLEC12A	rs479624	9968748	A	G	0.445204	10353	0.076384	0.05491	0.164185	0.818717	0	+++--	1.13657	0.059315	8.81e-82	0.005178	0.729378	+++++	1.0359	0.053454	1.31e-83	0.025045	0.640902	+++++	-0.100668	-0.100668	1.5895	0.207397
	12p13.31	CLEC12A	rs478829	9968812	T	C	0.445495	10368	0.07474	0.054913	0.173476	0.810107	0	+++--	1.13539	0.059332	1.44e-81	0.005578	0.726247	+++++	1.03554	0.053459	1.56e-83	0.027743	0.632937	+++++	-0.099848	-0.099848	1.56309	0.211213
	12p13.31	CLEC12A	rs2760953	9970815	A	C	0.44759	10363	0.076115	0.055068	0.166893	0.811943	0	+++--	1.13697	0.059608	4.73e-81	0.009264	0.702656	+++++	1.03475	0.053604	5.72e-83	0.025776	0.638701	+++++	-0.102215	-0.102215	1.62575	0.202291
	12p13.31	CLEC12A	rs526157	9971078	T	C	0.447818	10364	0.07565	0.055068	0.169506	0.812595	0	+++--	1.13655	0.059617	5.7e-81	0.009524	0.701244	+++++	1.03586	0.053606	3.89e-83	0.031642	0.622117	+++++	-0.100694	-0.100694	1.57741	0.209134
	12p13.31	CLEC12A	rs2961542	9971774	C	T	0.447814	10351	0.077364	0.055141	0.160591	0.814324	0	+++--	1.13708	0.059716	8.81e-81	0.00928	0.70257	+++++	1.0357	0.053687	7.22e-83	0.036241	0.610205	+++++	-0.101373	-0.101373	1.59367	0.206802
	12q21.33	LINC02404	rs11106323	91889267	T	C	0.0526187	10359	0.128431	0.076071	0.091353	0.762055	0	++-+-	1.03994	0.035098	7.24e-193	2.28e-09	0.913343	+++++	0.956286	0.072116	4.32e-40	0.817275	0	+++++	-0.083658	-0.083658	1.088	0.296915
	12q23.2	SLC5A8	rs11110698	101200259	C	T	0.125136	10362	0.056158	0.057675	0.330195	0.522941	0	-++++	1.06182	0.037675	1.09e-174	5.15e-05	0.839674	+++++	0.945135	0.051734	1.65e-74	1.25e-05	0.857157	+++++	-0.116684	-0.116684	3.32416	0.0682687
	12q23.2	SLC5A8	rs12580634	101206091	T	G	0.124871	10367	0.056967	0.05761	0.322731	0.555816	0	-++++	1.06034	0.03767	2.99e-174	5.78e-05	0.838054	+++++	0.9532	0.05172	8.54e-76	1.06e-05	0.858901	+++++	-0.10714	-0.10714	2.80386	0.0940375
	17p11.2	ZNF286B	rs142405101	18675379	C	A	0.109122	5594	-0.056083	0.077329	0.468312	0.087381	0.589741	?--?+	0.948733	0.041268	6.9e-117	0.000757	0.860848	?++?+	0.878121	0.065061	1.79e-41	0.00202	0.838832	?++?+	-0.070612	-0.070612	0.839971	0.359405
	19q13.31	CEACAM16	rs2965163	44697256	A	G	0.387369	10366	0.031525	0.053537	0.555982	0.736757	0	-+--+	1.0447	0.054617	1.69e-81	0.001528	0.771746	+++++	1.02248	0.052142	1.47e-85	0.000168	0.821298	+++++	-0.022215	-0.022215	0.0865526	0.768606
	19q13.32	BCL3	rs8100239	44749847	A	T	0.317313	10362	-0.008829	0.050672	0.861666	0.416417	0	-+-+-	1.03366	0.048366	2.82e-101	0.010039	0.698514	+++++	0.99083	0.049027	9.17e-91	0.000984	0.783812	+++++	-0.042831	-0.042831	0.386786	0.533994
	19q13.32	NECTIN2	rs12610605	44867581	A	G	0.163263	10364	0.00026	0.051813	0.995991	0.856812	0	+-+++	1.03237	0.039731	8.86e-149	4.99e-08	0.899245	+++++	0.970949	0.053079	1.08e-74	0.007498	0.712999	+++++	-0.061422	-0.061422	0.858217	0.354238
	19q13.32	NECTIN2	rs416041	44867597	G	A	0.402264	10368	-0.03881	0.050604	0.443125	0.099627	0.486445	+-+++	0.9779	0.054571	9.34e-72	4.42e-07	0.886056	+++++	0.977808	0.046274	4.74e-99	2.6e-07	0.889573	+++++	-9.2e-05	-9.2e-05	1.65336e-06	0.998974
	19q13.32	NECTIN2	rs11667640	44876534	T	C	0.0678855	10334	-0.069909	0.068882	0.310137	0.827564	0	-----	1.00922	0.035452	3.54e-178	2.56e-08	0.902676	+++++	1.00149	0.074198	1.78e-41	0.022614	0.64849	+++-+	-0.007726	-0.007726	0.00882718	0.925146
	19q13.32	NECTIN2	rs11668861	44877713	G	T	0.533719	9935	-0.001874	0.058294	0.974337	0.117379	0.490165	+-?++	0.853107	0.078964	3.56e-27	0.000416	0.834431	++?++	1.06349	0.054176	9.71e-86	3.65e-06	0.892814	++?++	0.210381	0.210381	4.82644	0.0280264
	19q13.32	NECTIN2	rs6859	44878777	A	G	0.48516	9875	0.03062	0.055619	0.581972	0.629822	0	+-?++	0.942674	0.068914	1.5e-42	0.000229	0.845134	++?++	1.0809	0.050631	4.65e-101	0.000194	0.847902	++?++	0.138223	0.138223	2.61268	0.106012
	19q13.32	NECTIN2	rs406456	44879460	G	A	0.41429	9935	-0.062399	0.053652	0.244791	0.00867	0.742565	+-?++	0.938762	0.058269	2.39e-58	1.75e-09	0.931351	++?++	1.01861	0.047317	9.92e-103	3.63e-07	0.908407	++?++	0.079846	0.079846	1.13156	0.287444
	19q13.32	NECTIN2	rs3852860	44879709	T	C	0.38886	9933	0.016763	0.056639	0.767257	0.596032	0	-+?+-	1.09769	0.055473	4.31e-87	0.020989	0.691731	++?++	1.02749	0.054953	5.88e-78	0.082637	0.55125	++?++	-0.070199	-0.070199	0.808239	0.368642
	19q13.32	NECTIN2	rs11669338	44879727	G	T	0.0849895	9935	-0.050503	0.064244	0.431809	0.892022	0	--?-+	1.04627	0.037587	1.86e-170	9.59e-07	0.902443	++?++	0.947469	0.069656	4.29e-42	0.074	0.567408	++?++	-0.098799	-0.098799	1.55812	0.21194
	19q13.32	NECTIN2	rs73052307	44881148	C	T	0.0939794	5137	-0.049003	0.069778	0.482519	0.524173	0	?-??+	0.959587	0.043351	1.66e-108	0.001687	0.898606	?+??+	0.852998	0.075472	1.39e-29	0.038832	0.76571	?+??+	-0.106589	-0.106589	1.49976	0.220708
	19q13.32	NECTIN2	rs283814	44885967	A	G	0.0623119	9934	-0.124807	0.070676	0.077421	0.172555	0.398759	+-?-+	1.03236	0.036647	1.59e-174	4.65e-08	0.91887	++?++	0.861305	0.081427	4.07e-26	0.108758	0.504897	++?++	-0.171058	-0.171058	3.66983	0.055406
	19q13.32	NECTIN2	rs283815	44887076	G	A	0.297453	9935	0.074817	0.07875	0.34207	0.060407	0.59414	++?+-	0.595009	0.090611	5.32e-11	0.134151	0.462	++?++	1.08299	0.036097	1.09e-197	4.97e-07	0.906555	++?++	0.487978	0.487978	25.0304	5.64346e-07
	19q13.32	TOMM40	rs157580	44892009	G	A	0.319695	8866	-0.147523	0.058834	0.01218	0.97246	0	--?-?	0.981876	0.055013	3.38e-71	0.000865	0.858205	++?+?	0.842291	0.059761	4.55e-45	0.004418	0.81557	++?+?	-0.139585	-0.139585	2.9531	0.0857131
	19q13.32	TOMM40	rs157582	44892962	T	C	0.297312	9933	0.085781	0.080158	0.284538	0.049145	0.617991	+-?+-	0.600661	0.093434	1.33e-10	0.037818	0.64436	++?++	1.08173	0.036025	5.12e-198	4.88e-07	0.906671	++?++	0.481068	0.481068	23.0787	1.55505e-06
	19q13.32	TOMM40	rs8106922	44898409	G	A	0.372444	9919	0.068911	0.061499	0.262471	0.430822	0	-+?--	1.24934	0.060261	2.04e-95	0.167254	0.407445	++?++	0.932058	0.063018	1.88e-49	0.236662	0.292496	++?++	-0.317279	-0.317279	13.2409	0.000273907
	19q13.32	TOMM40	rs1160985	44900155	T	C	0.394178	9935	0.140197	0.064005	0.028515	0.867269	0	++?+-	1.3044	0.063203	1.43e-94	0.045552	0.626045	++?++	0.987177	0.065212	1.01e-51	0.075833	0.563933	++?++	-0.31722	-0.31722	12.2015	0.00047751
	19q13.32	TOMM40	rs1160984	44900667	T	C	0.0664569	2701	0.196491	0.2754	0.475564	1	NA	???+?	1.27684	0.162052	3.45e-15	1	NA	???+?	1.1866	0.426837	0.005451	1	NA	???+?	-0.090237	-0.090237	0.039063	0.843324
	19q13.32	TOMM40	rs405697	44901434	A	G	0.248507	9934	-0.088049	0.053098	0.09727	0.783906	0	--?-+	1.0365	0.046186	1.78e-111	8.04e-05	0.860868	++?++	0.900745	0.054816	1.26e-60	0.00028	0.84171	++?++	-0.135758	-0.135758	3.58709	0.0582303
	19q13.32	TOMM40	rs7259620	44904531	A	G	0.391159	9935	0.121905	0.063535	0.055035	0.784858	0	++?--	1.28881	0.062769	1.27e-93	0.073629	0.568116	++?++	0.976256	0.064849	3.6e-51	0.090849	0.536328	++?++	-0.312554	-0.312554	11.9934	0.000533904
	19q13.32	APOE	rs405509	44905579	G	T	0.439597	9931	0.120008	0.064404	0.062422	0.865244	0	++?+-	1.27608	0.065134	2.08e-85	0.009069	0.740398	++?++	1.04614	0.06395	4.22e-60	0.106963	0.507994	++?++	-0.229933	-0.229933	6.34529	0.0117694
	19q13.32	APOE	rs769449	44906745	A	G	0.19776	7860	-0.158803	0.335587	0.636086	1	NA	?-???	0.70428	0.062023	7.57e-30	0.034326	0.703426	?+?++	1.03461	0.039053	1.4e-154	0.004079	0.818245	?+?++	0.330328	0.330328	20.3121	6.5782e-06
	19q13.32	APOE	rs769450	44907187	A	G	0.376395	9933	0.08729	0.06237	0.16163	0.383971	0.016414	-+?--	1.26983	0.061253	2.09e-95	0.192576	0.365905	++?++	0.946104	0.063849	1.25e-49	0.306779	0.168964	++?++	-0.323729	-0.323729	13.3868	0.000253397
	19q13.32	APOE	rs439401	44911194	T	C	0.348819	9917	-0.090122	0.057799	0.118934	0.769511	0	--?--	1.05845	0.055804	3.62e-80	0.067814	0.579348	++?++	0.90379	0.058942	5.09e-53	0.006449	0.755926	++?++	-0.154655	-0.154655	3.63043	0.0567321
	19q13.32	APOC1	rs483082	44912921	T	G	0.276334	9933	0.479025	0.137002	0.000475	3.15e-05	0.87244	+-?+-	0.312027	0.144784	0.031174	0.005351	0.808811	++??+	1.07808	0.034943	6.12e-209	6.59e-09	0.926803	++?++	0.76605	0.76605	26.4537	2.69937e-07
	19q13.32	APOC1	rs584007	44913221	A	G	0.347356	9932	-0.090624	0.057622	0.115773	0.773367	0	--?--	1.0611	0.055569	3.16e-81	0.084854	0.547183	++?++	0.898707	0.058799	1.08e-52	0.007649	0.748403	++?++	-0.162391	-0.162391	4.02901	0.0447241
	19q13.32	APOC1	rs56131196	44919589	A	G	0.328185	7667	-0.009466	0.087649	0.913979	0.250411	0.269074	+-+?-	0.379308	0.116199	0.001103	1.59e-06	0.898996	++-?+	1.03403	0.035189	1.02e-189	5.03e-08	0.918514	+++?+	0.65472	0.65472	29.0804	6.94373e-08
	19q13.32	APOC1	rs4420638	44919689	G	A	0.328009	7660	-0.009005	0.087592	0.9181	0.249423	0.270768	+-+?-	0.380969	0.116199	0.001049	1.64e-06	0.898785	++-?+	1.03396	0.035206	1.63e-189	4.21e-08	0.919312	+++?+	0.652987	0.652987	28.9243	7.5264e-08
	19q13.32	APOC1	rs78959900	44920379	A	G	0.298466	5162	0.113838	0.065122	0.080455	0.932415	0	?+??+	1.1194	0.061735	2.01e-73	0.02907	0.79007	?+??+	0.902538	0.067369	6.93e-41	0.05712	0.723687	?+??+	-0.216866	-0.216866	5.63258	0.0176297
	19q13.32	APOC1P1	rs4803770	44924096	G	C	0.326612	5162	0.133832	0.068091	0.049373	0.936334	0	?+??+	1.1518	0.065669	8.1e-69	0.047495	0.745402	?+??+	0.913989	0.069927	5.32e-39	0.106051	0.617166	?+??+	-0.237812	-0.237812	6.14576	0.0131727
	19q13.32	APOC1P1	rs71352239	44926286	T	C	0.279912	4104	0.09831	0.067349	0.144359	1	NA	?+???	1.03556	0.06217	3.04e-62	1	NA	?+???	0.886124	0.067826	5.76e-39	1	NA	?+???	-0.149432	-0.149432	2.63776	0.10435
	19q13.32	EXOC3L2	rs620807	45203694	G	A	0.309966	5162	-0.096745	0.06037	0.109033	0.907603	0	?-??-	0.84785	0.054389	9.7e-55	0.005648	0.869442	?+??+	0.964462	0.052193	3.47e-76	0.048394	0.743342	?+??+	0.116612	0.116612	2.39312	0.12187
	19q13.32	EXOC3L2	rs2627641	45205500	G	A	0.178535	9932	-0.010539	0.058244	0.8564	0.104302	0.512601	+-?++	0.987893	0.04115	2.72e-127	6.07e-06	0.888631	++?++	1.11362	0.046132	1.11e-128	4.39e-06	0.891329	++?++	0.12573	0.12573	4.13662	0.0419648
	19q13.32	EXOC3L2	rs597668	45205630	C	T	0.178366	9932	-0.010874	0.058237	0.851871	0.105492	0.510538	+-?++	0.988151	0.04114	2.03e-127	6.7e-06	0.887775	++?++	1.11298	0.046134	1.59e-128	4.52e-06	0.891103	++?++	0.124824	0.124824	4.0779	0.0434476
	19q13.32	EXOC3L2	rs11083767	45212422	C	T	0.340041	5162	0.083924	0.062451	0.178985	0.43869	0	?+??-	1.05363	0.060033	6.62e-69	0.114013	0.599632	?+??+	0.979756	0.059024	7.91e-62	0.096798	0.637356	?+??+	-0.073876	-0.073876	0.770009	0.380214
	19q13.32	EXOC3L2	rs11667430	45212939	G	A	0.396089	5156	0.037314	0.064707	0.564191	0.342839	0	?+??-	1.02282	0.065095	1.38e-55	0.131673	0.559989	?+??+	0.967187	0.061403	7.52e-56	0.188811	0.420918	?+??+	-0.055631	-0.055631	0.38648	0.534156
	19q13.32	EXOC3L2	rs346751	45231175	C	T	0.428148	5162	0.067876	0.067842	0.317059	0.750669	0	?+??+	1.05667	0.069774	9.2e-52	0.005074	0.87266	?+??+	0.982025	0.064976	1.47e-51	0.098041	0.634654	?+??+	-0.074646	-0.074646	0.612964	0.433674
	19q13.32	EXOC3L2	rs346750	45233960	C	A	0.367781	7665	0.054332	0.053971	0.31407	0.944296	0	+++?+	1.10032	0.054351	4.51e-91	0.003112	0.783442	+++?+	0.991908	0.051951	3.27e-81	0.000207	0.846824	+++?+	-0.108414	-0.108414	2.0792	0.149318
	19q13.32	EXOC3L2	rs17356664	45237513	T	C	0.298304	7659	0.089868	0.051658	0.081918	0.851362	0	++-?+	1.06516	0.04863	2.79e-106	2.29e-05	0.875927	+++?+	1.04742	0.049061	4.55e-101	0.000203	0.847128	+++?+	-0.017734	-0.017734	0.0659061	0.797393
	19q13.32	EXOC3L2	rs11673000	45238753	G	C	0.247364	7665	0.067873	0.051488	0.187407	0.916523	0	-++?+	1.03791	0.0453	4.08e-116	1.1e-05	0.883271	+++?+	1.0308	0.048583	7.6e-100	0.000996	0.815671	+++?+	-0.007107	-0.007107	0.0114472	0.914796
	Abbreviations: SNP = single-nucleotide polymorphism; CHR = chromosomal region (i.e., cytogenetic band); POS = SNP position based on Human Genome version 38 (hg38); EA = Effect allele; EAF = Effect allele frequency; N = Number of subjects; BETA and SE = effect size and its standard error; QPvalue = p-value of Q-statistics (Cochran's heterogeneity test); i2 = i-squared inconsistency metric; Effects…
