## Supplementary material for "Inter- and intra-chromosomal modulators of the *APOE* ε2 and ε4 effects on the Alzheimer’s disease risk": Table S12

### Sheet: Table S12
	Table S12. Disease enrichment analysis of the genes harboring SNPs in group-specific linkage disequilibrium (LD) with rs7412.
	Diseases Annotation	p-value	q-value	# Genes	Genes
	Serum albumin measurement	3.98107e-09	0.000125893	6	APOC1|APOE|NECTIN2|TOMM40|FRMD4A|TSHZ2
	Acute confusional senile dementia	3.16228e-08	0.000398107	4	APOC1|APOE|NECTIN2|TOMM40
	Alzheimer's disease, focal onset	3.16228e-08	0.000398107	4	APOC1|APOE|NECTIN2|TOMM40
	Dyslipoproteinemias	7.94328e-08	0.000630957	3	APOE|NECTIN2|TOMM40
	C-reactive protein measurement	1.25893e-07	0.000794328	4	APOC1|APOE|NECTIN2|TOMM40
	Alzheimer's disease, late onset	1.58489e-07	0.000794328	5	APOC1|APOE|NECTIN2|TOMM40|FRMD4A
	Behavioral variant of frontotemporal dementia	2.51189e-07	0.001	3	APOC1|APOE|TOMM40
	Alzheimer's disease, early onset	3.16228e-07	0.00125893	4	APOC1|APOE|NECTIN2|TOMM40
	Memory performance	3.16228e-07	0.00125893	3	APOE|NECTIN2|TOMM40
	Primary progressive aphasia	7.94328e-07	0.00251189	3	APOC1|APOE|TOMM40
	Familial Alzheimer's disease	1.58489e-06	0.00501187	4	APOC1|APOE|NECTIN2|TOMM40
	Serum LDL cholesterol measurement	1.99526e-06	0.00501187	4	APOC1|APOE|NECTIN2|TOMM40
	Mild cognitive disorder	1.25893e-05	0.0251189	4	APOC1|APOE|NECTIN2|TOMM40
	Serum total cholesterol measurement	1.99526e-05	0.0398107	4	APOC1|APOE|NECTIN2|TOMM40
