## Supplementary material for "Inter- and intra-chromosomal modulators of the *APOE* ε2 and ε4 effects on the Alzheimer’s disease risk": Table S13

### Sheet: Table S13
	Table S13. Disease enrichment analysis of the genes harboring SNPs in group-specific linkage disequilibrium (LD) with rs429358.
	Diseases Annotation	p-value	q-value	# Genes	Genes
	Dyslipoproteinemias	1.25893e-09	3.98107e-05	4	APOE|BCL3|NECTIN2|TOMM40
	Serum LDL cholesterol measurement	1.25893e-08	0.000199526	6	APOC1|APOE|BCL3|IL1RAP|NECTIN2|TOMM40
	Alzheimer's disease, late onset	1e-07	0.001	6	APOC1|APOE|DNMT3A|NECTIN2|TOMM40|EXOC3L2
	Mild cognitive disorder	1.99526e-07	0.00158489	6	APOC1|APOE|DNMT3A|IL1RAP|NECTIN2|TOMM40
	Acute confusional senile dementia	3.98107e-07	0.00199526	4	APOC1|APOE|NECTIN2|TOMM40
	Alzheimer's disease, focal onset	3.98107e-07	0.00199526	4	APOC1|APOE|NECTIN2|TOMM40
	Autoantibody measurement	6.30957e-07	0.00251189	3	BCL3|NECTIN2|TOMM40
	Triglycerides measurement	1e-06	0.00316228	6	APOC1|APOC1P1|APOE|BCL3|NECTIN2|TOMM40
	Behavioral variant of frontotemporal dementia	1.25893e-06	0.00398107	3	APOC1|APOE|TOMM40
	C-reactive protein measurement	1.25893e-06	0.00398107	4	APOC1|APOE|NECTIN2|TOMM40
	Acute monocytic leukemia	1.99526e-06	0.00501187	6	APOE|DNMT3A|GEM|IL1RAP|NECTIN2|CLEC12A
	Memory performance	1.99526e-06	0.00501187	3	APOE|NECTIN2|TOMM40
	Alzheimer's disease, early onset	3.98107e-06	0.01	4	APOC1|APOE|NECTIN2|TOMM40
	Primary progressive aphasia	3.98107e-06	0.01	3	APOC1|APOE|TOMM40
	Peripheral T-cell lymphoma	5.01187e-06	0.0125893	4	BCL3|DNMT3A|GEM|NECTIN2
	Serum albumin measurement	6.30957e-06	0.0125893	5	APOC1|APOE|NECTIN2|TOMM40|NEGR1
	Atherogenesis	6.30957e-06	0.0125893	3	APOE|BCL3|NECTIN2
	Serum total cholesterol measurement	1e-05	0.0158489	5	APOC1|APOE|BCL3|NECTIN2|TOMM40
	Mental deterioration	1.25893e-05	0.0199526	5	APOE|DNMT3A|IL1RAP|NECTIN2|TOMM40
	High density lipoprotein measurement	1.58489e-05	0.0251189	5	APOC1|APOE|BCL3|NECTIN2|TOMM40
	Familial Alzheimer's disease	1.99526e-05	0.0251189	4	APOC1|APOE|NECTIN2|TOMM40
