## Supplementary material for "Inter- and intra-chromosomal modulators of the *APOE* ε2 and ε4 effects on the Alzheimer’s disease risk": Table S14

### Sheet: Table S14
	Table S14. Expression quantitative trait loci (eQTLs) in linkage disequilibrium (LD) with group-specific SNPs.
	SNP	Gene	eQTL	A1	A2	NES	PeQTL	Tissue	r2
	ε2 analysis
	rs11668861	NECTIN2	rs3729640	C	T	0.32	8.7e-07	Brain - Spinal cord (cervical c-1)	0.317
	rs6021874,rs6021877,rs2426435,rs1884507	ZFP64	rs75478182	G	G	0.32	4.8e-06	Brain - Cortex	0.716,0.716,0.716,0.571
	ε4 analysis
	rs611819,rs479624,rs478829,rs2760953,rs526157,rs2961542	CLEC12A	rs199560361	T	C	0.64	2.8e-12	Brain - Caudate (basal ganglia)	0.213,0.213,0.213,0.218,0.218,0.218
	rs611819,rs479624,rs478829,rs2760953,rs526157,rs2961542	CLEC12A	rs7309256	G	T	0.65	1.1e-09	Brain - Hypothalamus	0.197,0.197,0.197,0.201,0.201,0.201
	rs611819,rs479624,rs478829,rs2760953,rs526157,rs2961542	CLEC12A	rs199560361	T	C	0.57	3.7e-09	Brain - Cortex	0.213,0.213,0.213,0.218,0.218,0.218
	rs611819,rs479624,rs478829,rs2760953,rs526157,rs2961542	CLEC12A	rs4764181	G	C	-0.6	4.4e-09	Brain - Spinal cord (cervical c-1)	0.444,0.444,0.444,0.454,0.454,0.454
	rs611819,rs479624,rs478829,rs2760953,rs526157,rs2961542	CLEC12A	rs7313235	C	T	0.65	9.5e-09	Brain - Putamen (basal ganglia)	0.204,0.204,0.204,0.209,0.209,0.209
	rs611819,rs479624,rs478829,rs2760953,rs526157,rs2961542	CLEC12A	rs7314437	A	G	0.52	5.2e-08	Brain - Cerebellum	0.204,0.204,0.204,0.209,0.209,0.209
	rs611819,rs479624,rs478829,rs2760953,rs526157,rs2961542	CLEC12A	rs61913538	G	A	0.55	7.4e-08	Brain - Nucleus accumbens (basal ganglia)	0.236,0.236,0.236,0.240,0.240,0.240
	rs611819,rs479624,rs478829,rs2760953,rs526157,rs2961542	CLEC12A	rs7313235	C	T	0.45	8.7e-07	Brain - Frontal Cortex (BA9)	0.204,0.204,0.204,0.209,0.209,0.209
	rs416041,rs11668861,rs6859,rs406456,rs3852860	NECTIN2	rs3729640	C	T	0.32	8.7e-07	Brain - Spinal cord (cervical c-1)	0.168,0.317,0.22,0.198,0.397
	rs4803770	APOC1P1	rs4803770	C	G	-0.35	1.9e-07	Brain - Nucleus accumbens (basal ganglia)	1
	rs71352239	APOC1P1	rs71352239	C	T	-0.38	3.3e-07	Brain - Nucleus accumbens (basal ganglia)	1
	Abbreviations: SNP = single-nucleotide polymorphism in our study; NES = normalized effect size. The SNP-eQTL pairs have PLD<0.0001 in the CEU population (i.e., Utah Residents with Northern and Western European Ancestry).
